# Concurrent validity of an Estimator of Weekly Alcohol Consumption (EWAC) based on the Extended AUDIT

**DOI:** 10.1101/2020.12.11.20247106

**Authors:** PF Dutey-Magni, J Brown, J Holmes, JMA Sinclair

**Author notes:** **Corresponding author:** Peter F. Dutey-Magni, Institute of Health Informatics, University College London, 222 Euston Road, London, NW1 2DA, UK. **Competing interests** JB has received unrestricted research funding to study smoking cessation from companies who manufacture smoking cessation medications. PD, JH and JMAS declare no competing interests. **Protocol registration** Dutey-Magni, PF, Sinclair, JMA, Brown, J. 2018. ‘Concurrent Validity of an Estimator of Weekly Alcohol Consumption (EWAC) Based on the Extended AUDIT.’ OSF. November 12. doi:<u>10.17605/OSF.IO/7WE4M</u>.

## Abstract

**Background and Aims:** The 3-question Alcohol Use Disorders Identification Test (AUDIT-C) is frequently used in healthcare for screening and brief advice about levels of alcohol consumption. AUDIT-C scores (0–12) provide feedback as categories of risk rather than estimates of actual alcohol intake, an important metric for behaviour change. The study aimed to (a) develop a continuous metric from the Extended AUDIT-C expressed in United Kingdom (UK) units (8g pure ethanol), offering equivalent accuracy, and providing a direct estimator of weekly alcohol consumption (EWAC) and (b) evaluate the EWAC’s bias and error using the Graduated-Frequency (GF) questionnaire as a reference standard of alcohol consumption.

**Design:** Cross-sectional diagnostic study based on a nationally-representative survey.

**Settings:** Community-dwelling households in England.

**Participants:** 22,404 household residents aged ≥ 16 years reporting drinking alcohol at least occasionally.

**Measurements:** Computer-assisted personal interviews consisting of (a) AUDIT questionnaire with extended response items (the ‘Extended AUDIT’) and (b) GF. Primary outcomes were: mean deviation <1 UK unit (metric of bias); root mean squared deviation <2 UK units (metric of total error) between EWAC and GF. The secondary outcome was the receiver operating characteristic area under the curve for predicting alcohol consumption in excess of 14 and 35 UK units.

**Findings:** EWAC had a positive bias of 0.2 UK units [95% confidence interval: 0.08, 0.4] compared with GF. Deviations were skewed: while the mean error was ±11 UK units/week [9.5, 11.9], in half of participants the deviation between EWAC and GF was between 0 and ±2.1 UK units/week. EWAC predicted consumption in excess of 14 UK units/week with a significantly greater area under the curve (0.918 [0.914, 0.923]) than AUDIT-C (0.870 [0.864, 0.876]) or the full AUDIT (0.854 [0.847, 0.860]).

**Conclusions:** A new estimator of weekly alcohol consumption (EWAC), which uses answers to the Extended Alcohol Use Disorders Identification Test (Extended AUDIT-C), meets the targeted bias tolerance. It is superior in accuracy to AUDIT-C and the full AUDIT when predicting consumption thresholds, making it a reliable complement to the Extended AUDIT-C for health promotion interventions.
