## Supplementary material for "Concurrent validity of an Estimator of Weekly Alcohol Consumption (EWAC) based on the Extended AUDIT": S4: EWAC coefficients

### Sheet: Test_data
	Supplementary information S4:
	EWAC test data and coefficients
	EWAC is calculated from F, Q, V and binge values reported the 'Coefficient' tab of this spreadsheet:
	test_id	audit1	audit2	audit3	EWAC_grams_week	EWAC_UK_units_week
	1	Monthly or less	3 to 4	Never	13.2332	1.65415
	2	2 to 3 times a week	1 to 2	Less than monthly	43.7036	5.46295
	3	2 to 3 times a week	3 to 4	Weekly	121.274	15.1593
	4	6 or more times a week	1 to 2	Never	99.2768	12.4096
	5	4 to 5 times a week	1 to 2	Never	62.4197	7.80246
	6	6 or more times a week	5 to 6	Never	251.333	31.4166
	7	2 to 3 times a week	3 to 4	Never	63.1797	7.89746
	8	Monthly or less	1 to 2	Never	9.486	1.18575
	9	4 to 5 times a week	3 to 4	Never	121.325	15.1656
	10	6 or more times a week	5 to 6	Daily or almost daily	473.581	59.1976

### Sheet: Coefficients
AUDIT-1
id	audit_score	label	F
1	0	Never	0
2	1	Monthly or less	0.210844
3	2	2 to 4 times a month	0.578642
4	3	2 to 3 times a week	1.64491
5	4	4 to 5 times a week	3.31438
6	4	6 or more times a week	5.47534
AUDIT-2
id	audit_score	label	Q
1	0	1 to 2	2.13199
2	1	3 to 4	4.35356
3	2	5 to 6	5.60338
4	3	7 to 9	6.95035
5	4	10 to 12	10.1839
6	4	13 to 15	10.8591
7	4	16 or more	15.9719
AUDIT-3
id	audit_score	label	V
1	0	Never	0.129086
2	1	Less than monthly	0.342953
3	2	Monthly	0.644808
4	3	Weekly	1.40232
5	4	Daily or almost daily	5
			Binge value
			5.70345
